# Expanding the genetics and phenotypes of ocular congenital cranial dysinnervation disorders

**DOI:** 10.1101/2024.03.22.24304594

**Authors:** Julie A. Jurgens, Brenda J. Barry, Wai-Man Chan, Sarah MacKinnon, Mary C. Whitman, Paola M. Matos Ruiz, Brandon M. Pratt, Eleina M. England, Lynn Pais, Gabrielle Lemire, Emily Groopman, Carmen Glaze, Kathryn A. Russell, Moriel Singer-Berk, Silvio Alessandro Di Gioia, Arthur S. Lee, Caroline Andrews, Sherin Shaaban, Megan M. Wirth, Sarah Bekele, Melissa Toffoloni, Victoria R. Bradford, Emma E. Foster, Lindsay Berube, Cristina Rivera-Quiles, Fiona M. Mensching, Alba Sanchis-Juan, Jack M. Fu, Isaac Wong, Xuefang Zhao, Michael W. Wilson, Ben Weisburd, Monkol Lek, Ocular CCDD Phenotyping Consortium, Harrison Brand, Michael E. Talkowski, Daniel G. MacArthur, Anne O’Donnell-Luria, Caroline D. Robson, David G. Hunter, Elizabeth C. Engle

**Author notes:** Correspondence: Elizabeth Engle, MD, Boston Children’s Hospital.

## Abstract

**Purpose:** To identify genetic etiologies and genotype/phenotype associations for unsolved ocular congenital cranial dysinnervation disorders (oCCDDs).

**Methods:** We coupled phenotyping with exome or genome sequencing of 467 pedigrees with genetically unsolved oCCDDs, integrating analyses of pedigrees, human and animal model phenotypes, and *de novo* variants to identify rare candidate single nucleotide variants, insertion/deletions, and structural variants disrupting protein-coding regions. Prioritized variants were classified for pathogenicity and evaluated for genotype/phenotype correlations.

**Results:** Analyses elucidated phenotypic subgroups, identified pathogenic/likely pathogenic variant(s) in 43/467 probands (9.2%), and prioritized variants of uncertain significance in 70/467 additional probands (15.0%). These included known and novel variants in established oCCDD genes, genes associated with syndromes that sometimes include oCCDDs (e.g., *MYH10, KIF21B, TGFBR2, TUBB6),* genes that fit the syndromic component of the phenotype but had no prior oCCDD association (e.g., *CDK13, TGFB2*), genes with no reported association with oCCDDs or the syndromic phenotypes (e.g., *TUBA4A, KIF5C, CTNNA1, KLB, FGF21*), and genes associated with oCCDD phenocopies that had resulted in misdiagnoses.

**Conclusion:** This study suggests that unsolved oCCDDs are clinically and genetically heterogeneous disorders often overlapping other Mendelian conditions and nominates many candidates for future replication and functional studies.
