## Supplementary Table 5 for "Expanding the genetics and phenotypes of ocular congenital cranial dysinnervation disorders"

### Sheet: Sheet1
Pedigree ID	Overarching diagnosis	Isolated vs syndromic	Sporadic vs familial	Number affected individuals imaged (individual pedigree ID numbers for pedigrees with >1 affected individual)	MRI reviewed internally?	Imaging optimized for CN and/or EOM?	Laterality of oCCDD	Cranial nerve/ extraocular muscle findings abnl on MRI?	Cranial nerve/extraocular muscle findings abnl? Details	Brain MRI findings abnl?	Brain findings abnl? Details	Other MRI findings abnl (unrelated to structural brain abnormalities, CN, or EOM)?	Other findings abnl? Details
41	CFEOM	Isolated	Sporadic	1	Y	Y	U	Y	Y, CN1 nl. CN2 NA. CN3 nl. CN4 NA. CN5-CN8 nl. CN9-CN12 NA. Sl small L MRM and ? IRM BL.	N	N	Y	Y, orbits, MM, and IE nl. Basiocciput sl flat.
25	CFEOM	Isolated	Sporadic	1	Y	Y	U	Y	Y, CN1 and CN2 nl. R CN3 small, L CN3 nl. CN5 nl.	N	N	Y	Y, sl prom R sup hypophyseal artery. Internal carotid arteries nl.
21	CFEOM	Syndromic	Sporadic	1	Y	N	U	N	N	N	N	N	N
ENG_0573	CFEOM	Syndromic	Sporadic	1	Y	N	U	N	N	Y	Y, L hemisphere sl larger than R.	Y	Y, developmental venous anomaly of L frontal lobe with more numerous veins on L. Large R globe.
56	CFEOM	Syndromic	Sporadic	1	Y	N	B	N	N, CN3 present BL. Other CNs NA.	N	N	Y	Y, ? hemangioma on scalp. Large partition of endolymphatic sac. IE has large vestibular aquaducts and bulbous cochlea BL.
ENG_AVT	CFEOM	Syndromic	Sporadic	1	Y	N	B	Y	Y, CNs NA. SRM and LPSM smaller on R than on L. Other EOMs NA.	N	N	N	NA
109	CFEOM	Syndromic	Sporadic	1	Y	N	B	Y	Y, abnl CN2, high on R and low on L. Other CN NA. EOMs small BL as in typical CFEOM, except L IRM unusually small. R SRM abnl.	Y	Y, pituitary very small with no bright spot or infundibulum. CX nl. CC sl thin. Vents prom. Sl prom L extraaxial spaces.	N	NA
197	CFEOM	Syndromic	Sporadic	1	Y	N	B	Y	Y, CN3 abs BL. Small MRM and IRM BL. Sl small SRM BL. Small L LRM.	Y	Y, large ? arachnoid cyst extending through MB and thalamus. Cyst ventral to L temporal horn.	N	NA
49	CFEOM	Syndromic	Sporadic	1	Y	Y	B	Y	Y, CN1 nl. Optic chiasm asym with small R optic tract. CN3 abs vs sv hypo BL. CN4 NA. CN5-CN12 nl. SRM, LPSM, MRM, and IRM sv small BL. SOM nl BL.	Y	Y, CX and CC nl. AC small vs immature. Atrophic tissue in the thalami. R BG small and atrophic. L HC sl malf. Olf sys nl. R>L vents. WM volume and MYE nl. ? small stellate scar on R inf CB hemisphere. CB verm nl. Near abs of R cerebral peduncle at the level of the MB. MB, pons, and MO flattened on R. Pons is narrow. Atrophic R hypothalamus and mammillary body. Cannot determine which features are …	N	N, FM, MM, TB, IE, and SS nl.
147	CFEOM	Syndromic	Sporadic	1	Y	Y	B	Y	Y, CN1 and CN2 nl. CN3 abs BL. CN4 NA. CN5-CN12 nl. SRM, IRM, and MRM small BL.	Y	Y, CX, CC, AC, BG, HC, and olf sys nl. Sl dilated vents. WM volume, MYE, CB, MB, pons, and MO nl. Pronounced Chiari I malf with protrusion of CB tonsils beyond foramen magnum.	N	N, IE nl.
38	CFEOM	Syndromic	Sporadic	1	Y	N	B	Y	Y, CN3 hypo BL. SRM and LPSM very small BL. MRM sl small BL.	Y	Y, thickening and irregularity of the post perisylvian CX, BL PMG. CC rostrum deficient. AC sl enlarged. Asym lateral vents and caudate heads. Brain parenchyma, olf sys, CB, and BST nl.	N	NA
ENG_COX	CFEOM	Syndromic	Sporadic	1	Y	N	B	Y	Y, CN3 present BL. CN5 not as deep as nl. R SRM small. R MRM sl small. Other EOMs grossly WNL.	Y	Y, CB verm very small, malf, and uplifted, similar to Joubert syndrome. CB peduncles abnl. Abnl indentation between pons and MB junction. Molar tooth sign.	N	NA
91	CFEOM	Syndromic	Sporadic	1	Y	N	B	Y	Y, CN2 nl. Other CNs NA. Sv hypo of all EOMs BL except LRM.	Y	Y, pituitary did not show an early nl bright spot, but it developed over time which is abnl. CX nl. Deficient CC rostrum. AC, BG, HC, olf sys, vents, WM volume, MYE, CB, MB, pons, and MO nl.	Y	Y, MM, TB, IE, and SS NA. Nose abnl, preseptal lipodermoids.
71	CFEOM	Syndromic	Sporadic	1	Y	N	B	Y	Y, CN1 and CN2 nl. CN3 abs BL. CN4 NA. Sl hypo CN5. CN6 nl. CN7 abs BL. CN8 nl. CN9-CN11 NA. ? sl hypo CN12. EOMs all sl small. IRM BL small with fatty infiltrates. MRM BL small. SRM, LRM, and SOM size more typical BL.	Y	Y, diffuse CC thinning and sl AC thinning. ? underrotated HC. Olf sys nl. Sl prom third and lateral vents. Diminished WM. Sl reduced MYE of deep frontal and parietal WM. Sl T2 prolongation within the dorsal MB, pons, and MO. Small pons. No classic findings of ischemia.	Y	Y, asym globes. MM very small with fatty infiltration. IE nl. MIC, L frontal and R parietal plagio, and brach. High arched palate.
99	CFEOM	Syndromic	Sporadic	1	Y	Y	B	Y	Y, CN1 abs. CN2-CN8 nl. CN9-CN12 NA. Supernumerary EOM or band extending from the lateral IRM border toward the lateral SRM border BL, L>R. Rotated SRM and large SOM.	Y	Y, CX nl. CC sl short in AP dimension. Small AC. BG and HC nl. Olf sys abs. Vents nl. Sl reduced periatrial WM volume with gliosis. MYE, CB, MB, pons, and MO nl.	Y	Y, FM, MM, TB, and IE nl. Plagio and asym cranium, parietooccipital larger L>R.
77	CFEOM	Syndromic	Sporadic	1	Y	N	NA	Y	Y, CNs NA. ? small R LRM. Other EOMs NA.	Y	Y, sylvian fissures abnl and upward-angled perisylvian fissures ? abnl. Abnl thinning of the middle third of CC. AC and BG nl. Underrotated HC. Olf sys NA. Vents enlarged, L>R. Decreased WM volume. MYE, CB, MB, pons, and MO nl.	Y	Y, orbit shape abnl. MM nl. Very large Meckel’s caves. Wide IACs. SS abnl with colpocephaly BL, L>R. Dural ectasia in spine. Craniofacial hemangioma.
23	CFEOM	Syndromic	Sporadic	1	Y	N	U	Y	Y, L CN2 nl, R CN2 positioned lower. Several EOMs rotated and malf on R in a similar pattern to that seen in tethering bands.	Y	Y, CB verm fissures large. Sup CB verm malf. Inf CB verm hypo.	Y	Y, R orbit smaller than L.
160	CFEOM	Syndromic	Sporadic	1	Y	N	B	Y	Y, CN1 nl. CN2 asym with the L side low medial and R side high. CN3 and CN4 NS BL. Small MRM and SRM BL. LRM nl.	Y	Y, CX nl. Sl droopy splenium of CC. AC, BG, HC, olf sys, vents, WM volume, MYE, CB, MB, pons, and MO nl.	Y	Y, TB nl. Abnl vessel lateral to basilar artery.
ENG_AZW	CFEOM	Syndromic	Sporadic	1	Y	Y	B	Y	Y, CN1 nl. CN2 small. CN3 ? abs, NS BL on high resolution imaging. CN4 NS. L CN5 ? small. CN6 NS. CN7-CN8 nl. Small SRM, MRM, IRM, and ? oblique muscles BL. LRM nl BL.	Y	Y, hypo pituitary stalk and ectopic post pituitary bright spot. Nl CX. Sl thin CC body. Small AC. Nl BG. Abnl rotated HC. Nl olf sys. Large vents with a triangular sup aspect of the fourth vents and moderate dilation of lateral and third vents. Decreased WM volume. MYE nl. Sl malf CB hemispheres with sl CB hypo, especially the inf aspect. Abnl elongation of sup CB peduncles. Malf MB with a defect…	Y	Y, FM, MM, TB, and IE nl. Frontal bossing.
ENG_AHM	CFEOM	Syndromic	Sporadic	1	Y	N	B	Y	Y, ? small CN2. Other CNs NA. MRM small BL.	Y	Y, BL perisylvian PMG. Sl thin CC. Intraventricular hemorrhage, septal leaflets abs. MB and pons nl. Small arachnoid cyst in the pineal region. Other structures NA.	Y	Y, ? sl MIC and sl micrognathia. No craniosynostosis or hypertelorism. Ear positioning nl. Upper spine nl.
ENG_CHF	CFEOM	Syndromic	Sporadic	1	Y	N	B	Y	Y, CN3 and CN5 present. CN6 abs vs NS BL. CN7 and CN8 present. Sl small MRM BL. ? small R SRM.	Y	Y, simplified cortical gyral patterning without CX thickening vs PG. Thin CC. Delayed MYE. Sl small MB. Bright signal in central tegmental tract.	Y	Y, ? MIC.
ENG_CMK	CFEOM	Syndromic	Sporadic	1	Y	N	U	Y	Y, CN1-CN2 NA. CN3 small BL. CN4-CN5 NA. CN6 and CN7 nl. Cochlear nerves abs BL, small CN8 vestibular nerves BL. Small MRM and IRM BL. ? thin SRM BL.	Y	Y, dysplastic CC, hypo AC, abnl medial temporal lobes, protrusion off R side of MB. Olf sys nl. BST and basal terminalis nl.	Y	Y, small IACs. Cochlea abnl with thickened modioli, cochlear apertures abs.
ENG_ASW	CFEOM	Syndromic	Sporadic	1	Y	N	U	Y	Y, abs R CN3. Small R SRM, MRM, and IRM.	N	N	Y	Y, cleft lip and cleft palate.
ENG_ASV	CFEOM	Syndromic	Familial	1	Y	Y	B	Y	Y, L CN1 hypo vs abs. CN2 nl. L CN3 abs, R CN3 nl. CN4 NA. CN5-CN12 nl. SRM, MRM, and IRM smaller on L than on R.	Y	Y, CX, CC, AC, BG, HC, vents, WM volume, and MYE nl. Malf L sup CB peduncle protruding into the fourth vents. Malf L CB verm. Malf L MB with extra tissue centrally and thickening of the L peduncle. Pons and MO nl.	Y	Y, orbits, FM, and MM nl. IE abnl with horizontal positioning of the SCC and a small R horizontal SCC bone island. SS nl.
260	CFEOM	Syndromic	Familial	3 (_01, _03, _08)	_01: Y, _03: Y, _08: Y	_01: Y, _03: N, _08: Y	_01: B, _03: B, _08: B	_01: Y, _03: Y, _08: Y	_01: Y, CN1 and CN2 nl. Sl small L CN3. CN4 NA. CN5-CN12 nl. Sl small L SRM and L MRM; nl R EOMs. _03: Y, CN1 NA. CN2 nl. L CN3 sl small. CN4 NA. CN5-CN8 nl. CN9-CN12 NA. Small L SRM and L MRM; nl R EOMs. _08: Y, CN1 and CN2 nl. CN3 hypo vs immature BL. CN4 NA. CN5-CN12 nl. Small SRM BL.	_01: N, _03: N, _08: Y	_01: N. _03: N. _08: Y, CX, CC, AC, and BG nl. Sl under-rotated HC. Olf sys, vents, WM volume, MYE, CB, MB, pons, and MO nl.	_01: N, _03: Y, _08: N	_01: N, MM, TB, IE, and SS nl. _03: Y, MM nl. TB and SCC abnl BL with small horizontal SCCl bone islands. SS nl. _08: N, MM, TB, IE, and SS nl.
ENG_0217	Congenital ptosis	Isolated	Familial	1	Y	N	B	N	N	N	N	N	NA
137	Congenital ptosis	Syndromic	Sporadic	1	Y	N	B	N	N	Y	Y, supratentorial brain nl. MYE sl delayed. Moderate atrophy of CB and BST. Pontine tegmental cap dysplasia with malf and flattened pons. No evidence for hemorrhage or infarct, no obstruction. No focal brain abnormalities.	Y	Y, IE abnl.
ENG_CMO	Congenital ptosis	Syndromic	Sporadic	1	Y	N	U	N	N, CN3 present BL. CN6 NA.	Y	Y, ? CX atrophy. Dysmorphic CC. AC present. BG nl. Short, thickened fornices. L olfactory sulcus abnl. Cyst on septum pellucidum. Inf CB verm hypo. Pons nl.	Y	Y, brachy.
27	Congenital ptosis	Syndromic	Sporadic	1	Y	N	U	N	N, CN3, CN7, and CN8 nl.	N	N	Y	Y, internal auditory meati are on the low end of nl.
ENG_AGZ	CN6-palsy	Syndromic	Sporadic	1	Y	N	U	N	N	Y	Y, prom L pretemporal subarachnoid space vs. small arachnoid cyst.	N	NA
98	CN6-palsy	Syndromic	Sporadic	1	Y	N	B	N	N	Y	Y, diffuse PG BL in the occipital-temporal CX. CC nl. Thin AC. Sl HC dysplasia. Reduced WM volume. Lack of decussation of CST BL. CB foliar dysplasia. Sl inf CB verm hypo. CB verm uplifted. Ventral pons and MO sv hypo and malf.	N	NA
ENG_1295	CN6-palsy	Syndromic	Sporadic	1	Y	N	U	Y	Y, CN1 NA. CN2 nerve and chiasm small. R CN3 hypo. CN4-CN5 NA. R CN6 abs. CN7-CN12 NA. Small R LRM.	Y	Y, ? post periysylvian PMG. CC and AC NA. BG, HC, and olf sys nl. Septal leaflets abs. MYE, CB, MB, pons, and MO nl. Small arachnoid cyst in PF.	N	NA
ENG_1788	DRS	Isolated	Sporadic	1	Y	Y	U	Y	Y, CN1-CN3 nl. CN4 and CN5 NA. L CN6 abs. CN7 and CN8 nl. CN9-CN12 NA. EOMs nl.	N	N	N	N, MM, IE, and SS nl.
ENG_0623	DRS	Isolated	Familial	1 (_01)	Y	Y	U	Y	Y, CN1-CN3 nl. CN4 NS. CN5 nl. CN6 abs L and present R. CN7-CN12 nl. EOMs nl.	Y	Y, brain largely WNL. CX, CC, AC, BG, HC, olf sys, vents, WM volume, MYE, and CB nl. Sl obtuse angle between pons and MO. Pons and MO otherwise nl.	Y	Y, orbits, MM, TB, IE, and SS nl. ? frontal hemangioma.
61	DRS	Syndromic	Sporadic	1	Y	N	B	N	N, EOMs nl.	Y	Y, parietal CX PMG. Abnl sulcal/gyral morphology. Deficient and malf CC with ant thickening and with ant and post blobs of tissue. Post CC connected to AC. AC, BG, HC, olf sys nl. Dysmorphic vents with schizencephalic clefts and several periventricular nodules on occipital horns BL. WM volume and MYE nl. Uplifted CB verm.	N	N, orbits, FM, MM, TB, IE, and SS nl.
220	DRS	Syndromic	Sporadic	1	Y	N	U	N	N, CN1 NS vs. abs. Other CNs and EOMs NS.	Y	Y, ant CX thickening BL with frontal lobe CX malf BL and small L nodular subependymal heterotopias. CC malf with short rostrum and thin ant genu. Small AC. BG nl. HC NA. Olf sys abs vs NS. Vents malf with short fornices. WM volume sl reduced. Abnl MYE with sv abnl deep WM. CB hemispheres nl. Sl inf cb verm hypo. MB, pons, and MO nl. Septal leaflets deficient ant and inf and there is a cavum septu…	Y	Y, orbits nl. IE ? abnl with ? abnl cochlear endolymphatic sac on R. Persistent craniopharyngeal canal. SS nl.
144	DRS	Syndromic	Sporadic	1	Y	N	U	N	N	N	N	Y	Y, sl accentuation of the nl cervical lordosis on cervical spine MRI.
145	DRS	Syndromic	Sporadic	1	Y	N	B	N	N	N	N	Y	Y, R cochlea abs, vertebral anomalies. On MRA, R vertebral artery is dominant and L cervical internal carotid artery is tortuous before entering the skull base.
65	DRS	Syndromic	Sporadic	1	Y	Y	B	Y	Y, CN3 and CN5 nl. CN6 abs vs sv hypo BL. CN7 nl. LRM sl small BL.	Y	Y, thick CC.	N	NA
267	DRS	Syndromic	Sporadic	1	Y	Y	B	Y	Y, CN1 nl. CN2 sl small. CN3 and CN5 nl. CN6 abs on L and present on R. CN7-CN12 nl. R LRM thinner than L. Distal L LRM thin ventrally. Small cyst medial to L globe associated with the insertion of the MRM and globe and which prohibits tracing of LRM on L; muscle belly of L LRM NS.	Y	Y, CX, CC, AC, and BG nl. HC underrotated. OB NS BL. Vents nl. Small foci of abnl signal in WM, but likely WNL for age. CB, MB, pons, and MO nl.	Y	Y, small cyst medial to L globe. Orbit shape, FM, MM, TB, IE, and SS nl.
ENG_CCJ	DRS	Syndromic	Sporadic	1	Y	N	B	Y	Y, CNs NA. Small LRM BL, R>L.	Y	Y, thickened CX of the L frontal and temporal lobes with patchy abnl sulcation and loss of grey white differentiation, most consistent with dysplasia. L hemisphere sl smaller than R. CC, BG, and midline nl. OB NS BL. Olfactory sucli present. CB nl.	Y	Y, sl plagio with flat L occiptial region. Sl cranial scoli with convexity toward L.
ENG_CLS	DRS	Syndromic	Sporadic	1	Y	N	B	Y	Y, L CN2 sl smaller than R. Optic tracts and chiasm nl. CN3 present BL. CN6 present on R and not imaged on L.	Y	Y, small deep-set pituitary. CC sl thin. OB present BL. Sl large lateral and third vents and cerebral subarachnoid fluid spaces. Reduced WM volume. MYE nl. Cyst in the parenchyma. Uplifted CB vermis with sl inf CB verm hypo. Malf sup CB with ectopic tissue on the R. Small pons.	Y	Y, stenotic IACs BL, L>R. Horizontal SCC malf BL. Cochlea abnl with flattened apical cochlear turns.
ENG_0733	DRS	Syndromic	Familial	1	Y	N	U	N	N, CN1-CN3 nl. R CN6 nl, L CN6 NS.	N	N, CX, CC, AC, BG, HC, olf sys, vents, WM volume, MYE, CB, MB, pons, and MO nl. No seizure focus identified.	N	N, IE and SS nl.
128	Brown syndrome	Syndromic	Sporadic	1	Y	N	U	N	N, CN1 and CN2 nl. R CN6 present.	Y	Y, nl CX and CC. AC small vs immature. BG nl. HC underrotated. Olf sys, vents, and WM volume nl. Bright signal on T2 imaging BL in parietal WM. CB hemispheres sl malf. Sl inf verm hypo. MB, pons, and MO nl.	N	NA
ENG_0080	CCDD-NOS	Syndromic	Sporadic	1	Y	N	U	N	N, CN1 nl. Other CNs and EOMs NA.	Y	Y, CX nl without malf or heterotopic gray matter. CC and AC thin vs immature. BG nl except sl small R caudate head. Incompletely rotated HC. Olf sys nl. Sl dilated vents. WM volume sl decreased in L parietal lobe. MYE nl except sl small R caudate head. CB hemispheres nl. Sl uplifted and sl inf CB verm hypo. Chiari I malf of R CB tonsil. Small PF.	Y	Y, ? nl IE. Brachy, flat basiocciput. C1-C2 fusion anomaly. Sl atypical scoli.
4	CCDD-NOS	Syndromic	Sporadic	1	Y	Y	B	Y	Y, CN1 nl. CN2 NA. R CN3 hypo. CN4 and CN5 NA. L CN6 ? abs, hypo R CN6. CN7 and CN8 n. Small R MRM.	Y	Y, foci of atrophy in CX related to infarct. Sl thin CC. AC and BG nl. Vents sl dilated, ex vacuo. Acquired multifocal WM gliosis related to perinatal insults. MYE, CB, MB, pons, and MO nl.	Y	Y, MM and TB nl. Dolicocephaly.
ENG_CKA	CCDD-NOS	Syndromic	Familial	1	Y	N	U	Y	Y, CN1 and CN2 NA. CN3 nl. CN4 NA. CN5 present but ? small. CN6-CN8 nl. L MRM sl small. SRM and LRM nl.	Y	Y, small ant pituitary lobe. Brain grossly WNL. Parenchyma nl including vents, BST, and midline. No holoprosencephaly to accompany solitary median maxillary central incisor in this individual.	Y	Y, small MM. Sv atypical scoli which appears like more typical dextroconvex scoli in some images. Poorly cleared c3-c4 intersomatic space, sl inversion of the curvature of the cervical spine in c6-c7, and an extended syringomyelic cavity from t8 to the end of the medullary conus on spinal MRI.
ENG_CIU	CFEOM	Isolated	Sporadic	1	N	NA	B	N	N	N	N	N	NA
125	CFEOM	Isolated	Sporadic	1	N	NA	U	N	N	N	N, optic canals and chiasm nl. No periaqueductal mass lesion. Imaging optimized for orbits, not brain.	Y	Y, L orbit has shorter axial length and enophthalmos relative to R. Reduced volume of intraorbital fat on L.
198	CFEOM	Isolated	Sporadic	1	N	NA	B	Y	Y, CN3 and CN6 abs vs sv hypo BL.	N	N	N	NA
ENG_1077	CFEOM	Isolated	Sporadic	1	N	NA	U	Y	Y, small L IRM, SRM, and MRM.	Y	Y, sl asym of the dorsal rostral MB on L, which may reflect underlying fascicular CN3 palsy.	N	NA
ENG_CMV	CFEOM	Isolated	Familial	1	N	NA	U	N	N	N	N	N	NA
165	CFEOM	Syndromic	Sporadic	1	N	NA	B	N	N	N	N	N	NA
246	CFEOM	Syndromic	Sporadic	1	N	NA	B	N	N	N	N	N	NA
ENG_0757	CFEOM	Syndromic	Sporadic	1	N	NA	U	N	N	N	N	N	NA
81	CFEOM	Syndromic	Sporadic	1	N	N	B	N	N	Y	Y, simplified sylvian fissures. Thin CC. Decreased WM volume.	N	NA
ENG_BCR	CFEOM	Syndromic	Sporadic	1	N	NA	U	N	N	Y	Y, thin CC. Large vents with prom fourth vents, asym and dilation of laterals vents, and sl dilation of ant third vents. Findings suggestive of WM loss. Small CB and BST.	N	NA
ENG_CPL	CFEOM	Syndromic	Sporadic	1	N	N	U	Y	Y, CN2 nl. Other CNs NA. Thin L SRM.	Y	Y, WM dysplasia.	N	NA
ENG_FR	CFEOM	Syndromic	Sporadic	1	N	NA	B	Y	Y, CN NA. Hypo SRM and SOM BL.	Y	Y, thin CC.	N	NA
37	Congenital ptosis	Syndromic	Sporadic	1	N	NA	B	N	N	N	N	N	NA
ENG_CML	Congenital ptosis	Syndromic	Familial	1 (_01)	N	N	B	N	N	Y	Y, Chiari I malformation.	N	NA
229	MGJWS(+) ptosis	Syndromic	Sporadic	1	N	NA	U	N	N	Y	Y, arachnoid cyst.	N	NA
ENG_2022	CN4-palsy	Syndromic	Sporadic	1	N	NA	U	N	N	N	N	N	NA
42	CN4-palsy	Syndromic	Sporadic	1	N	NA	U	N	N	Y	Y, early delayed MYE which improved subsequently.	N	NA
67	DRS	Isolated	Sporadic	1	N	NA	B	N	N	N	N	N	NA
228	DRS	Isolated	Sporadic	1	N	NA	U	N	N	N	N	N	NA
ENG_BDU	DRS	Isolated	Sporadic	1	N	NA	U	N	N	N	N	N	NA
ENG_CJX	DRS	Isolated	Sporadic	1	N	NA	NA	N	N	N	N	N	NA
ENG_1907	DRS	Isolated	Sporadic	1	N	NA	U	N	N	N	N	N	NA
ENG_AHK	DRS	Isolated	Sporadic	1	N	NA	B	N	N	N	N	N	NA
93	DRS	Syndromic	Sporadic	1	N	N	B	N	N	N	N	N	NA
26	DRS	Syndromic	Sporadic	1	N	N	U	N	N	N	N	N	NA
126	DRS	Syndromic	Sporadic	1	N	NA	NA	N	N	N	N	N	NA
233	DRS	Syndromic	Sporadic	1	N	NA	U	N	N	N	N	N	NA
ENG_BED	DRS	Syndromic	Sporadic	1	N	NA	NA	N	N	N	N	N	NA
90	DRS	Syndromic	Familial	1	N	NA	B	N	N	N	N	N	NA
193	HGP	Syndromic	Sporadic	1	N	N	NA	N	N	Y	Y, dorsal defect of the pons. Ventral and dorsal defect of the MO.	N	NA
150	HGP	Syndromic	Sporadic	1	N	Y	B	Y	Y, CNs NA. Small EOMs BL with MRM, LRM, SRM, and IRM each measuring 2mm in maximal diameter.	N	N	N	NA
ENG_0201	HGP	Syndromic	Sporadic	1	N	NA	B	Y	Y, the cisternal portions of CN6 present but ? hypo BL.	Y	Y, pons elongated. Configuration and morphology of the MO abnl with a cleft and defect on L.	N	NA
ENG_CKP	CCDD-NOS	Syndromic	Sporadic	1	N	NA	B	N	N	N	N	N	NA
ENG_AGN	CCDD-NOS	Syndromic	Sporadic	1	N	Y	B	Y	Y, intraorbital portion of R CN3 in contact with and likely innervating the inf portion of the R LRM. Motor nerve to R IOM present. CN6 NS BL. MRM abs BL. R IOM small. R SOM, SRM, IRM, and LPS nl BL. L LRM very thin.	N	N	N	NA
Abbreviations: abnl=abnormal, abs=absent, AC=anterior commissure, ant=anterior, asym=asymmetric, B=bilateral, BG=basal ganglia, BL=bilateral, brachy=brachycephaly, BST=brainstem, CB=cerebellum, CC=corpus callosum, CCDD=congenital cranial dysinnervation disorder, CCDD-NOS=nonspecific congenital cranial dysinnervation disorder, CFEOM=congenital fibrosis of the extraocular muscles, CN=cranial nerve,…
