## Supplementary Table 9 for "Expanding the genetics and phenotypes of ocular congenital cranial dysinnervation disorders"

### Sheet: gProfiler_hsapiens_1-25-2024_6-
source	term_name	term_id	adjusted_p_value (padj)	negative_log10_of_adjusted_p_value	term_size	query_size	intersection_size	effective_domain_size	intersections
GO:MF	ion binding	GO:0043167	0.0299412	1.52373	6115	209	90	20139	ATAD3A,CDA,DIRAS3,LBR,TRIM11,ITSN2,DBI,ITGA9,ZBTB47,LTF,PFKFB4,USP19,RUVBL1,GFM1,ZNF718,PDE6B,DGKQ,CHD1,NMUR2,TRIM38,TRIM40,TRERF1,RRAGD,ACTB,TNKS,MAN1B1,EBF3,MUC5AC,ZNF195,WT1,P2RX3,SLC22A6,CTSC,KIF21A,KMT2D,TUBA1A,TNS2,EEA1,TRPV4,DDX55,DGKH,ZNF219,SRP54,HSPA2,NRXN3,ZNF106,MAN2C1,ITGAD,DDX28,TUBB3,NF1,ABCC3,DSG2,DTNA,SALL3,NDUFS7,ZNF100,SIRT2,SPHK2,ZNF547,ZSWIM3,PCK1,DYRK1A,AIFM3,DFNA5,KLF9,F7,M…
GO:MF	purine nucleotide binding	GO:0017076	0.0468839	1.32898	2019	209	39	20139	ATAD3A,DIRAS3,LBR,DBI,PFKFB4,RUVBL1,GFM1,DGKQ,CHD1,NMUR2,RRAGD,ACTB,P2RX3,KIF21A,TUBA1A,TRPV4,DDX55,DGKH,SRP54,HSPA2,DDX28,TUBB3,ABCC3,SIRT2,SPHK2,PCK1,DYRK1A,MTOR,TTN,DGKD,OPA1,CDK13,ADCK2,NRBP2,MYH7,ACSM3,DYRK1B,AKT2,STK4
GO:MF	nuclear progesterone receptor binding	GO:0033142	0.0496251	1.3043	2	209	2	20139	TRERF1,PRMT2
GO:BP	biological regulation	GO:0065007	6.80014e-06	5.16748	12751	193	155	21010	ATAD3A,CDA,DIRAS3,PTGFR,DTL,TRIM11,KCNS3,ITSN2,DBI,SCN1A,OBSL1,EIF4E2,INPP5D,COL6A3,ITGA9,ZBTB47,LTF,USP19,RUVBL1,IFT122,P2RY13,NLGN1,MUC4,ZNF718,PDE6B,DGKQ,UGT2B4,F2R,CHD1,CTNNA1,NMUR2,FOXC1,TRIM38,TRIM40,TRERF1,RRAGD,ACTB,ICA1,DPP6,TNKS,WASHC5,WASHC1,TMEM8B,TLE4,WDR5,INPP5E,SFR1,CACUL1,EBF3,MUC5AC,ZNF195,DBX1,SLC17A6,WT1,P2RX3,ZDHHC5,MEN1,DDIAS,CTSC,MTMR2,NPAT,KMT2D,TUBA1A,TNS2,NABP2,EEA1,TRPV4…
GO:BP	response to stimulus	GO:0050896	2.63789e-05	4.57874	8955	193	121	21010	ATAD3A,CDA,DIRAS3,PTGFR,IVL,DTL,TRIM11,IGKV2D-30,SCN1A,INPP5D,COL6A3,ITGA9,LTF,USP19,RUVBL1,IFT122,P2RY13,NLGN1,MUC4,PDE6B,DGKQ,F2R,CTNNA1,NMUR2,FOXC1,TRIM38,TRIM40,TRERF1,RRAGD,ACTB,TNKS,TLE4,MAN1B1,SFR1,MUC5AC,WT1,P2RX3,ZDHHC5,SLC22A6,MEN1,DDIAS,TMEM126B,CTSC,MTMR2,KMT2D,TUBA1A,TNS2,NABP2,EEA1,TRPV4,DGKH,ZNF219,SRP54,HSPA2,NRXN3,TJP1,ZNF106,CILP,NPTN,ITGAD,TUBB3,NF1,ABCC3,DSG2,DTNA,HDGFL2,SIRT2…
GO:BP	anatomical structure development	GO:0048856	3.99915e-05	4.39803	5862	193	90	21010	IVL,LBR,TRIM11,ITSN2,SCN1A,OBSL1,INPP5D,COL6A3,LTF,USP19,RUVBL1,IFT122,NLGN1,PDE6B,F2R,CTNNA1,NMUR2,FOXC1,ACTB,WASHC5,WDR5,COL13A1,DBX1,SLC17A6,WT1,SLC22A6,MEN1,CTSC,MTMR2,NPAT,KMT2D,TUBA1A,TNS2,TRPV4,ZNF219,SRP54,HSPA2,NRXN3,TJP1,NPTN,TUBB3,NF1,DSG2,DYM,HDGFL2,SIRT2,SPHK2,FGF21,PCK1,DYRK1A,PRMT2,SH3BP1,NACA,SLC12A5,CAMSAP2,DFNA5,F7,PTH1R,MTOR,MACF1,TTN,DOCK10,LAMB2,OPA1,BLOC1S4,CXCL1,ETV7,SMOC2,…
GO:BP	cellular response to stimulus	GO:0051716	6.71221e-05	4.17313	7399	193	105	21010	CDA,DIRAS3,PTGFR,DTL,TRIM11,INPP5D,ITGA9,LTF,USP19,RUVBL1,IFT122,P2RY13,NLGN1,MUC4,PDE6B,DGKQ,F2R,CTNNA1,NMUR2,FOXC1,TRIM38,TRIM40,TRERF1,RRAGD,ACTB,TNKS,TLE4,MAN1B1,SFR1,MUC5AC,WT1,P2RX3,ZDHHC5,MEN1,DDIAS,CTSC,MTMR2,KMT2D,TUBA1A,TNS2,NABP2,EEA1,TRPV4,DGKH,ZNF219,SRP54,NRXN3,TJP1,ZNF106,CILP,NPTN,ITGAD,TUBB3,NF1,ABCC3,DTNA,HDGFL2,SIRT2,SPHK2,FGF21,LILRA2,PCK1,DYRK1A,PRMT2,SH3BP1,RPL3,DFNA5,KLF9,I…
GO:BP	regulation of biological process	GO:0050789	8.1371e-05	4.08953	12331	193	149	21010	ATAD3A,CDA,DIRAS3,PTGFR,DTL,TRIM11,KCNS3,ITSN2,DBI,SCN1A,OBSL1,EIF4E2,INPP5D,COL6A3,ITGA9,ZBTB47,LTF,USP19,RUVBL1,IFT122,P2RY13,NLGN1,MUC4,ZNF718,PDE6B,DGKQ,F2R,CHD1,CTNNA1,NMUR2,FOXC1,TRIM38,TRIM40,TRERF1,RRAGD,ACTB,ICA1,DPP6,TNKS,WASHC5,WASHC1,TMEM8B,TLE4,WDR5,INPP5E,SFR1,CACUL1,EBF3,MUC5AC,ZNF195,DBX1,SLC17A6,WT1,P2RX3,ZDHHC5,MEN1,DDIAS,CTSC,MTMR2,NPAT,KMT2D,TUBA1A,TNS2,NABP2,EEA1,TRPV4,DGKH,Z…
GO:BP	system development	GO:0048731	9.02977e-05	4.04432	3951	193	68	21010	TRIM11,ITSN2,SCN1A,OBSL1,LTF,IFT122,NLGN1,PDE6B,CTNNA1,NMUR2,FOXC1,ACTB,WASHC5,WDR5,COL13A1,DBX1,SLC17A6,WT1,SLC22A6,CTSC,MTMR2,TUBA1A,TNS2,TRPV4,ZNF219,SRP54,NRXN3,TJP1,NPTN,TUBB3,NF1,DSG2,DYM,SIRT2,SPHK2,PCK1,DYRK1A,NACA,SLC12A5,CAMSAP2,DFNA5,PTH1R,MTOR,MACF1,TTN,DOCK10,LAMB2,OPA1,BLOC1S4,CXCL1,SMOC2,CSGALNACT1,NRBP2,PLEC,ALOX5,NUP160,FGF3,SHANK2,AQP5,MYH7,SYNE2,RBFOX1,ITGAM,PHLPP2,ANKRD11,CCDC…
GO:BP	cell communication	GO:0007154	0.000142634	3.84578	6495	193	95	21010	CDA,DIRAS3,PTGFR,DTL,TRIM11,SCN1A,INPP5D,ITGA9,LTF,RUVBL1,IFT122,P2RY13,NLGN1,MUC4,PDE6B,DGKQ,F2R,CTNNA1,NMUR2,FOXC1,TRIM38,TRIM40,TRERF1,RRAGD,TNKS,TLE4,MUC5AC,SLC17A6,P2RX3,ZDHHC5,MEN1,DDIAS,CTSC,MTMR2,KMT2D,TUBA1A,TNS2,NABP2,EEA1,TRPV4,DGKH,ZNF219,NRXN3,TJP1,ZNF106,CILP,NPTN,ITGAD,TUBB3,NF1,DSG2,DTNA,SIRT2,SPHK2,FGF21,LILRA2,PCK1,DYRK1A,PRMT2,SH3BP1,SLC12A5,DFNA5,IGHE,DLGAP4,OR8G1,F7,PTH1R,MTO…
GO:BP	signal transduction	GO:0007165	0.000348821	3.4574	5926	193	88	21010	CDA,DIRAS3,PTGFR,DTL,TRIM11,INPP5D,ITGA9,LTF,RUVBL1,IFT122,P2RY13,NLGN1,MUC4,PDE6B,DGKQ,F2R,CTNNA1,NMUR2,FOXC1,TRIM38,TRIM40,TRERF1,RRAGD,TNKS,TLE4,MUC5AC,P2RX3,ZDHHC5,MEN1,DDIAS,CTSC,MTMR2,KMT2D,TUBA1A,TNS2,NABP2,EEA1,TRPV4,DGKH,ZNF219,NRXN3,TJP1,ZNF106,CILP,NPTN,ITGAD,TUBB3,NF1,DTNA,SIRT2,SPHK2,FGF21,LILRA2,DYRK1A,PRMT2,SH3BP1,DFNA5,IGHE,DLGAP4,OR8G1,F7,PTH1R,MTOR,CLSPN,MACF1,TTN,DOCK10,DGKD,CY…
GO:BP	multicellular organismal process	GO:0032501	0.000453945	3.343	7648	193	105	21010	PTGFR,IVL,TRIM11,ITSN2,SCN1A,OBSL1,INPP5D,LTF,RUVBL1,IFT122,NLGN1,MUC4,PDE6B,DGKQ,F2R,CTNNA1,NMUR2,FOXC1,TRIM38,ACTB,WASHC5,WDR5,COL13A1,DBX1,SLC17A6,WT1,P2RX3,SLC22A6,MEN1,CTSC,MTMR2,NPAT,KMT2D,TUBA1A,TNS2,EEA1,TRPV4,DGKH,ZNF219,SRP54,HSPA2,NRXN3,TJP1,NPTN,TUBB3,NF1,ABCC3,DSG2,DTNA,DYM,SIRT2,SPHK2,FGF21,LILRA2,PCK1,DYRK1A,SH3BP1,NACA,ZDHHC8,SLC12A5,CAMSAP2,DFNA5,DLGAP4,OR8G1,F7,PTH1R,MTOR,MACF1,…
GO:BP	regulation of cellular process	GO:0050794	0.000551202	3.25869	11758	193	142	21010	ATAD3A,CDA,DIRAS3,PTGFR,DTL,TRIM11,KCNS3,ITSN2,DBI,SCN1A,OBSL1,EIF4E2,INPP5D,ITGA9,ZBTB47,LTF,USP19,RUVBL1,IFT122,P2RY13,NLGN1,MUC4,ZNF718,PDE6B,DGKQ,F2R,CHD1,CTNNA1,NMUR2,FOXC1,TRIM38,TRIM40,TRERF1,RRAGD,ACTB,DPP6,TNKS,WASHC5,WASHC1,TMEM8B,TLE4,WDR5,INPP5E,SFR1,CACUL1,EBF3,MUC5AC,ZNF195,DBX1,WT1,P2RX3,ZDHHC5,MEN1,DDIAS,CTSC,MTMR2,NPAT,KMT2D,TUBA1A,TNS2,NABP2,EEA1,TRPV4,DGKH,ZNF219,HSPA2,NRXN3,TJ…
GO:BP	signaling	GO:0023052	0.0014172	2.84857	6396	193	91	21010	CDA,DIRAS3,PTGFR,DTL,TRIM11,INPP5D,ITGA9,LTF,RUVBL1,IFT122,P2RY13,NLGN1,MUC4,PDE6B,DGKQ,F2R,CTNNA1,NMUR2,FOXC1,TRIM38,TRIM40,TRERF1,RRAGD,TNKS,TLE4,MUC5AC,SLC17A6,P2RX3,ZDHHC5,MEN1,DDIAS,CTSC,MTMR2,KMT2D,TUBA1A,TNS2,NABP2,EEA1,TRPV4,DGKH,ZNF219,NRXN3,TJP1,ZNF106,CILP,NPTN,ITGAD,TUBB3,NF1,DTNA,SIRT2,SPHK2,FGF21,LILRA2,DYRK1A,PRMT2,SH3BP1,SLC12A5,DFNA5,IGHE,DLGAP4,OR8G1,F7,PTH1R,MTOR,CLSPN,MACF1,TT…
GO:BP	multicellular organism development	GO:0007275	0.00155294	2.80884	4610	193	72	21010	TRIM11,ITSN2,SCN1A,OBSL1,INPP5D,LTF,RUVBL1,IFT122,NLGN1,PDE6B,CTNNA1,NMUR2,FOXC1,ACTB,WASHC5,WDR5,COL13A1,DBX1,SLC17A6,WT1,SLC22A6,CTSC,MTMR2,NPAT,TUBA1A,TNS2,TRPV4,ZNF219,SRP54,NRXN3,TJP1,NPTN,TUBB3,NF1,DSG2,DYM,SIRT2,SPHK2,PCK1,DYRK1A,NACA,SLC12A5,CAMSAP2,DFNA5,PTH1R,MTOR,MACF1,TTN,DOCK10,LAMB2,OPA1,BLOC1S4,CXCL1,SMOC2,CSGALNACT1,NRBP2,PLEC,ALOX5,NUP160,FGF3,SHANK2,AQP5,MYH7,SYNE2,RBFOX1,ITGAM,…
GO:BP	developmental process	GO:0032502	0.001622	2.78995	6414	193	91	21010	IVL,LBR,TRIM11,ITSN2,SCN1A,OBSL1,INPP5D,COL6A3,LTF,USP19,RUVBL1,IFT122,NLGN1,PDE6B,F2R,CTNNA1,NMUR2,FOXC1,ACTB,WASHC5,WDR5,COL13A1,DBX1,SLC17A6,WT1,SLC22A6,MEN1,CTSC,MTMR2,NPAT,KMT2D,TUBA1A,TNS2,TRPV4,ZNF219,SRP54,HSPA2,NRXN3,TJP1,NPTN,TUBB3,NF1,DSG2,DYM,HDGFL2,SIRT2,SPHK2,FGF21,PCK1,DYRK1A,PRMT2,SH3BP1,NACA,SLC12A5,CAMSAP2,DFNA5,F7,PTH1R,MTOR,MACF1,TTN,DOCK10,LAMB2,OPA1,BLOC1S4,CXCL1,ETV7,SMOC2,…
GO:BP	regulation of signal transduction	GO:0009966	0.0017946	2.74603	2973	193	53	21010	TRIM11,INPP5D,LTF,RUVBL1,IFT122,NLGN1,MUC4,DGKQ,F2R,CTNNA1,TRIM38,TRIM40,RRAGD,TNKS,TLE4,P2RX3,ZDHHC5,MEN1,DDIAS,CTSC,MTMR2,KMT2D,TNS2,TRPV4,CILP,NPTN,NF1,SIRT2,SPHK2,FGF21,LILRA2,DYRK1A,PRMT2,SH3BP1,DFNA5,DLGAP4,F7,MTOR,MACF1,DGKD,LAMB2,OPA1,KLB,SMOC2,CDK13,GRB10,SHANK2,TELO2,ARHGAP27,SMURF2,STK4,LZTR1,TIMP3
GO:BP	animal organ development	GO:0048513	0.00203235	2.692	3068	193	54	21010	IVL,OBSL1,COL6A3,LTF,USP19,IFT122,PDE6B,CTNNA1,FOXC1,ACTB,COL13A1,DBX1,SLC17A6,WT1,SLC22A6,TUBA1A,TNS2,TRPV4,ZNF219,SRP54,NF1,DSG2,DYM,HDGFL2,SIRT2,SPHK2,FGF21,PCK1,NACA,DFNA5,F7,PTH1R,MTOR,TTN,LAMB2,ETV7,CSGALNACT1,PLEC,ALOX5,NUP160,FGF3,AQP5,MYH7,SYNE2,RBFOX1,ITGAM,PHLPP2,ANKRD11,SMURF2,CCDC40,DYRK1B,AKT2,STK4,FLNB
GO:BP	response to organic substance	GO:0010033	0.00299731	2.52327	2775	193	50	21010	CDA,PTGFR,COL6A3,LTF,USP19,P2RY13,NLGN1,DGKQ,F2R,CTNNA1,FOXC1,TRERF1,RRAGD,ACTB,TLE4,MAN1B1,SFR1,WT1,P2RX3,SLC22A6,CTSC,KMT2D,TUBA1A,TNS2,TRPV4,HSPA2,TJP1,ZNF106,DSG2,SIRT2,SPHK2,FGF21,LILRA2,PCK1,PRMT2,RPL3,DFNA5,KLF9,F7,MTOR,TTN,DGKD,CYP8B1,CXCL1,GRB10,PLEC,AKT2,CYP24A1,FLNB,TIMP3
GO:BP	regulation of response to stimulus	GO:0048583	0.00841898	2.07474	3909	193	62	21010	TRIM11,INPP5D,LTF,USP19,RUVBL1,IFT122,NLGN1,MUC4,DGKQ,F2R,CTNNA1,TRIM38,TRIM40,RRAGD,ACTB,TNKS,TLE4,P2RX3,ZDHHC5,MEN1,DDIAS,CTSC,MTMR2,KMT2D,TNS2,TRPV4,CILP,NPTN,NF1,HDGFL2,SIRT2,SPHK2,FGF21,LILRA2,PCK1,DYRK1A,PRMT2,SH3BP1,DFNA5,IGHE,DLGAP4,F7,MTOR,MACF1,DGKD,LAMB2,OPA1,KLB,SMOC2,CDK13,GRB10,ALOX5,SHANK2,MYH7,CORO2B,TELO2,ITGAM,ARHGAP27,SMURF2,STK4,LZTR1,TIMP3
GO:BP	hypotonic response	GO:0006971	0.00889533	2.05084	13	193	4	21010	TRPV4,PCK1,SLC12A5,AQP5
GO:BP	tissue development	GO:0009888	0.00966194	2.01494	2004	193	39	21010	IVL,OBSL1,LTF,USP19,IFT122,FOXC1,ACTB,WT1,SLC22A6,TRPV4,ZNF219,TJP1,TUBB3,NF1,DSG2,SIRT2,PCK1,SH3BP1,NACA,DFNA5,PTH1R,MTOR,TTN,LAMB2,OPA1,PUS7,CSGALNACT1,PLEC,ALOX5,FGF3,MYH7,RBFOX1,ITGAM,SMURF2,CCDC40,DYRK1B,AKT2,STK4,FLNB
GO:BP	muscle organ development	GO:0007517	0.0102818	1.98793	354	193	14	21010	COL6A3,USP19,FOXC1,WT1,NF1,HDGFL2,SIRT2,NACA,TTN,PLEC,FGF3,MYH7,RBFOX1,FLNB
GO:BP	muscle tissue development	GO:0060537	0.0135681	1.86748	414	193	15	21010	OBSL1,USP19,FOXC1,WT1,NF1,DSG2,SIRT2,NACA,MTOR,TTN,PLEC,FGF3,MYH7,RBFOX1,FLNB
GO:BP	wound healing	GO:0042060	0.0156567	1.8053	419	193	15	21010	DGKQ,F2R,ACTB,DGKH,NF1,NACA,F7,MTOR,MACF1,GGCX,DGKD,BLOC1S4,SMOC2,PLEC,ALOX5
GO:BP	Schwann cell development	GO:0014044	0.019661	1.7064	32	193	5	21010	NF1,SIRT2,LAMB2,PLEC,AKT2
GO:BP	regulation of signaling	GO:0023051	0.0203216	1.69204	3396	193	55	21010	TRIM11,INPP5D,LTF,RUVBL1,IFT122,NLGN1,MUC4,DGKQ,F2R,CTNNA1,TRIM38,TRIM40,RRAGD,TNKS,TLE4,P2RX3,ZDHHC5,MEN1,DDIAS,CTSC,MTMR2,KMT2D,TNS2,TRPV4,NRXN3,CILP,NPTN,NF1,SIRT2,SPHK2,FGF21,LILRA2,DYRK1A,PRMT2,SH3BP1,DFNA5,DLGAP4,F7,MTOR,MACF1,DGKD,LAMB2,OPA1,KLB,SMOC2,CDK13,GRB10,ALOX5,SHANK2,TELO2,ARHGAP27,SMURF2,STK4,LZTR1,TIMP3
GO:BP	regulation of cell communication	GO:0010646	0.0219831	1.65791	3405	193	55	21010	TRIM11,INPP5D,LTF,RUVBL1,IFT122,NLGN1,MUC4,DGKQ,F2R,CTNNA1,TRIM38,TRIM40,RRAGD,TNKS,TLE4,P2RX3,ZDHHC5,MEN1,DDIAS,CTSC,MTMR2,KMT2D,TNS2,TRPV4,NRXN3,CILP,NPTN,NF1,SIRT2,SPHK2,FGF21,LILRA2,DYRK1A,PRMT2,SH3BP1,DFNA5,DLGAP4,F7,MTOR,MACF1,DGKD,LAMB2,OPA1,KLB,SMOC2,CDK13,GRB10,ALOX5,SHANK2,TELO2,ARHGAP27,SMURF2,STK4,LZTR1,TIMP3
GO:BP	lipid phosphorylation	GO:0046834	0.0221585	1.65446	16	193	4	21010	DGKQ,DGKH,SPHK2,DGKD
GO:BP	response to oxygen-containing compound	GO:1901700	0.0243013	1.61437	1774	193	35	21010	CDA,PTGFR,COL6A3,LTF,NLGN1,DGKQ,F2R,CTNNA1,TRERF1,RRAGD,ACTB,MAN1B1,WT1,P2RX3,TUBA1A,TNS2,TRPV4,TJP1,ZNF106,DSG2,SIRT2,SPHK2,FGF21,LILRA2,PCK1,KLF9,F7,MTOR,TTN,CYP8B1,CXCL1,GRB10,PLEC,AKT2,CYP24A1
GO:BP	response to wounding	GO:0009611	0.0253049	1.5968	548	193	17	21010	DGKQ,F2R,CTNNA1,ACTB,DGKH,NF1,NACA,F7,MTOR,MACF1,GGCX,DGKD,LAMB2,BLOC1S4,SMOC2,PLEC,ALOX5
GO:BP	muscle structure development	GO:0061061	0.0267847	1.57211	669	193	19	21010	OBSL1,COL6A3,USP19,FOXC1,ACTB,WT1,NF1,HDGFL2,SIRT2,NACA,MTOR,TTN,LAMB2,PLEC,FGF3,MYH7,RBFOX1,DYRK1B,FLNB
GO:BP	system process	GO:0003008	0.0308457	1.51081	2266	193	41	21010	SCN1A,NLGN1,MUC4,PDE6B,F2R,NMUR2,FOXC1,P2RX3,SLC22A6,CTSC,MTMR2,TUBA1A,EEA1,TRPV4,NRXN3,TJP1,NF1,ABCC3,DSG2,DTNA,SLC12A5,DFNA5,DLGAP4,OR8G1,MTOR,TTN,SLC4A3,CYP8B1,LAMB2,OPA1,BLOC1S4,PLEC,RBP3,SHANK2,AQP5,MYH7,CORO2B,RBFOX1,ACSM3,TMPRSS3,TIMP3
GO:BP	positive regulation of response to stimulus	GO:0048584	0.0406795	1.39062	2212	193	40	21010	TRIM11,INPP5D,LTF,RUVBL1,NLGN1,F2R,CTNNA1,TRIM38,RRAGD,ACTB,TNKS,P2RX3,ZDHHC5,MEN1,CTSC,KMT2D,TRPV4,NPTN,NF1,HDGFL2,SIRT2,SPHK2,FGF21,LILRA2,PCK1,DFNA5,IGHE,F7,MTOR,MACF1,DGKD,LAMB2,KLB,SMOC2,GRB10,TELO2,ITGAM,SMURF2,STK4,TIMP3
GO:BP	cell population proliferation	GO:0008283	0.0415648	1.38127	3218	193	52	21010	PTGFR,ITSN2,OBSL1,INPP5D,LTF,IFT122,NLGN1,F2R,CTNNA1,FOXC1,ACTB,WASHC5,WASHC1,CACUL1,WT1,MEN1,MTMR2,KMT2D,TUBA1A,TNS2,TRPV4,NRXN3,TJP1,NPTN,TUBB3,NF1,SIRT2,SPHK2,FGF21,SH3BP1,NACA,SLC12A5,CAMSAP2,DFNA5,KLF9,PTH1R,MTOR,MACF1,CGREF1,DOCK10,LAMB2,BLOC1S4,KLB,CXCL1,ALOX5,FGF3,SHANK2,SYNE2,CCDC40,CCDC57,AKT2,STK4
GO:BP	cell junction organization	GO:0034330	0.0429609	1.36693	755	193	20	21010	NLGN1,F2R,CTNNA1,ACTB,MTMR2,TUBA1A,TRPV4,NRXN3,TJP1,NPTN,NF1,DSG2,SH3BP1,MACF1,DOCK10,LAMB2,PLEC,SHANK2,CORO2B,ITGAM
GO:CC	cytoplasm	GO:0005737	1.18553e-06	5.92609	12251	205	154	22090	ATAD3A,CDA,PTGFR,DENND2D,IVL,DTL,LBR,TRIM11,KCNS3,ITSN2,DBI,SCN1A,DYNC1I2,OBSL1,EIF4E2,INPP5D,COL6A3,ANKRD28,LTF,PFKFB4,USP19,EOGT,RUVBL1,IFT122,P2RY13,GFM1,NLGN1,MUC4,DGKQ,UGT2B4,F2R,CHD1,CTNNA1,FOXC1,TRIM38,TRIM40,TRERF1,RRAGD,ACTB,ICA1,TNKS,WASHC5,WASHC1,TMEM8B,INPP5E,MAN1B1,COL13A1,JAKMIP3,MUC5AC,SLC17A6,WT1,ZDHHC5,MRPL16,MEN1,DDIAS,TMEM126B,CTSC,MTMR2,NPAT,KIF21A,TUBA1A,TNS2,NABP2,KRR1,EEA1,…
GO:CC	cytoskeleton	GO:0005856	0.000177698	3.75032	2407	205	47	22090	IVL,DTL,ITSN2,DYNC1I2,OBSL1,INPP5D,RUVBL1,IFT122,DGKQ,CTNNA1,TMEM63B,RRAGD,ACTB,TNKS,WASHC1,WDR5,INPP5E,SFR1,CTSC,KIF21A,TUBA1A,TRPV4,DGKH,HSPA2,TJP1,TUBB3,NEURL4,KRTAP4-4,DTNA,SIRT2,SYMPK,DYRK1A,CAMSAP2,MACF1,ALMS1,TTN,OPA1,PLEC,DYDC1,SHANK2,MYH7,SYNE2,CORO2B,PHLPP2,CCDC40,CCDC57,FLNB
GO:CC	membrane	GO:0016020	0.000517872	3.28578	9853	205	125	22090	ATAD3A,DIRAS3,PTGFR,IVL,DTL,LBR,KCNS3,ITSN2,IGKV2D-30,SCN1A,INPP5D,COL6A3,ITGA9,LTF,USP19,EOGT,RUVBL1,IFT122,P2RY13,NLGN1,MUC4,PDE6B,DGKQ,UGT2B4,F2R,CTNNA1,NMUR2,TMEM63B,ACTB,ICA1,DPP6,TNKS,WASHC5,WASHC1,TMEM8B,INPP5E,MAN1B1,COL13A1,JAKMIP3,MUC5AC,SLC17A6,P2RX3,ZDHHC5,MRPL16,SLC22A6,MEN1,TMEM126B,CTSC,MTMR2,CD163L1,KIF21A,TUBA1A,TNS2,KRR1,EEA1,TRPV4,DDX55,DGKH,ZNF219,HSPA2,NRXN3,TJP1,ZNF106,NPTN,…
GO:CC	cell periphery	GO:0071944	0.00108705	2.96375	6202	205	88	22090	DIRAS3,PTGFR,IVL,KCNS3,ITSN2,IGKV2D-30,SCN1A,INPP5D,COL6A3,ITGA9,LTF,P2RY13,NLGN1,MUC4,PDE6B,DGKQ,F2R,CTNNA1,NMUR2,TMEM63B,ACTB,DPP6,WASHC1,TMEM8B,INPP5E,COL13A1,MUC5AC,SLC17A6,P2RX3,ZDHHC5,SLC22A6,MEN1,CTSC,MTMR2,CD163L1,KIF21A,TUBA1A,TNS2,TRPV4,DGKH,HSPA2,NRXN3,TJP1,CILP,NPTN,VPS35L,ITGAD,TUBB3,NF1,ABCC3,DSG2,DTNA,NDUFS7,HNRNPM,SIRT2,SYMPK,LILRA2,SH3BP1,SCART1,SLC12A5,DFNA5,KLF9,IGHE,DLGAP4,OR8…
GO:CC	cytosol	GO:0005829	0.00119499	2.92263	5457	205	80	22090	CDA,DENND2D,IVL,DTL,TRIM11,KCNS3,ITSN2,DYNC1I2,OBSL1,EIF4E2,INPP5D,ANKRD28,PFKFB4,USP19,RUVBL1,DGKQ,CTNNA1,FOXC1,TRIM38,TRIM40,TRERF1,RRAGD,ACTB,ICA1,TNKS,WASHC5,WASHC1,INPP5E,WT1,MEN1,MTMR2,KIF21A,TUBA1A,NABP2,EEA1,DDX55,SRP54,HSPA2,TJP1,ZNF106,MAN2C1,FBXL16,DDX28,NF1,KRTAP4-4,SIRT2,SYMPK,SPHK2,PCK1,PRMT2,SH3BP1,RPL3,ZDHHC8,CAMSAP2,AIFM3,DFNA5,KLF9,MTOR,POGZ,ALMS1,TTN,DOCK10,DGKD,OPA1,BLOC1S4,SE…
GO:CC	cell junction	GO:0030054	0.00937645	2.02796	2214	205	40	22090	ITSN2,SCN1A,OBSL1,NLGN1,DGKQ,F2R,CTNNA1,ACTB,ICA1,COL13A1,SLC17A6,P2RX3,ZDHHC5,MTMR2,TUBA1A,TNS2,EEA1,TRPV4,NRXN3,TJP1,NPTN,NF1,DSG2,DTNA,NDUFS7,HNRNPM,SIRT2,SYMPK,SH3BP1,RPL3,SLC12A5,DLGAP4,MACF1,DOCK10,LAMB2,PLEC,SHANK2,SYNE2,CORO2B,FLNB
GO:CC	plasma membrane	GO:0005886	0.014024	1.85313	5717	205	79	22090	DIRAS3,PTGFR,IVL,KCNS3,ITSN2,IGKV2D-30,SCN1A,INPP5D,COL6A3,ITGA9,LTF,P2RY13,NLGN1,MUC4,PDE6B,DGKQ,F2R,CTNNA1,NMUR2,TMEM63B,ACTB,DPP6,TMEM8B,INPP5E,COL13A1,MUC5AC,SLC17A6,P2RX3,ZDHHC5,SLC22A6,MEN1,MTMR2,CD163L1,KIF21A,TUBA1A,TNS2,TRPV4,DGKH,HSPA2,NRXN3,TJP1,NPTN,VPS35L,ITGAD,NF1,ABCC3,DSG2,DTNA,NDUFS7,SIRT2,SYMPK,LILRA2,SH3BP1,SCART1,SLC12A5,DFNA5,KLF9,IGHE,DLGAP4,OR8G1,F7,PTH1R,MACF1,SLC4A3,DGKD,…
GO:CC	endomembrane system	GO:0012505	0.0208607	1.68067	4742	205	68	22090	CDA,DTL,LBR,KCNS3,DBI,OBSL1,COL6A3,LTF,USP19,EOGT,P2RY13,NLGN1,MUC4,DGKQ,UGT2B4,F2R,CTNNA1,ICA1,TNKS,WASHC5,WASHC1,TMEM8B,INPP5E,MAN1B1,COL13A1,JAKMIP3,MUC5AC,SLC17A6,ZDHHC5,MEN1,CTSC,MTMR2,TUBA1A,EEA1,TRPV4,DGKH,SRP54,VPS35L,DYM,SPHK2,PCK1,ZDHHC8,CAMSAP2,AIFM3,F7,MTOR,CLSPN,MACF1,GGCX,DGKD,CYP8B1,LAMB2,CXCL1,CDK13,CSGALNACT1,ALOX5,NUP160,AQP5,NOC4L,SYNE2,RBFOX1,TXNDC11,ITGAM,AKT2,HAS1,TMPRSS3,LZ…
GO:CC	plasma membrane region	GO:0098590	0.0249216	1.60342	1304	205	27	22090	ITSN2,ITGA9,NLGN1,PDE6B,F2R,CTNNA1,COL13A1,SLC22A6,MEN1,MTMR2,TRPV4,NRXN3,TJP1,NPTN,ABCC3,DSG2,NDUFS7,SLC12A5,PTH1R,MACF1,DGKD,SHANK2,AQP5,SYNE2,ITGAM,PHLPP2,AKT2
GO:CC	intercalated disc	GO:0014704	0.038067	1.41945	52	205	5	22090	SCN1A,OBSL1,CTNNA1,TJP1,DSG2
GO:CC	nucleoplasm	GO:0005654	0.0480991	1.31786	4221	205	61	22090	DENND2D,IVL,DTL,TRIM11,SCN1A,ANKRD28,RUVBL1,DGKQ,CHD1,FOXC1,TRIM38,TRERF1,RRAGD,ACTB,TNKS,WASHC5,TLE4,WDR5,SFR1,WT1,ZDHHC5,MEN1,CTSC,NPAT,KMT2D,NABP2,KRR1,DDX55,ZNF219,SRP54,ZNF106,MAN2C1,DDX28,MED13,DTNA,HNRNPM,SYMPK,SPHK2,DYRK1A,PRMT2,WDR20,KLF9,MTOR,CLSPN,POGZ,DOCK10,OPA1,ETV7,SENP6,CDK13,ALOX5,DYDC1,NOC4L,SYNE2,TELO2,PHLPP2,ANKRD11,SMURF2,DYRK1B,AKT2,STK4
KEGG	Phospholipase D signaling pathway	KEGG:04072	0.0453339	1.34358	147	103	8	8161	PTGFR,DGKQ,F2R,DGKH,SPHK2,MTOR,DGKD,AKT2
REAC	RHO GTPases activate IQGAPs	REAC:R-HSA-5626467	0.0239238	1.62117	32	145	5	10835	CTNNA1,ACTB,MEN1,TUBA1A,TUBB3
TF	Factor: ETS1; motif: GCCGGAWGTACTTCCGGN	TF:M03978	0.0230559	1.63722	12289	216	163	20011	ATAD3A,CDA,DIRAS3,ERICH3,DENND2D,IVL,DTL,TRIM11,KCNS3,ITSN2,DBI,DYNC1I2,OBSL1,EIF4E2,ANKRD28,ITGA9,ZBTB47,LTF,USP19,EOGT,IFT122,LEKR1,GFM1,NLGN1,MUC4,ZNF718,DGKQ,F2R,C5ORF63,CTNNA1,NMUR2,FOXC1,TRIM40,TRERF1,RRAGD,ICA1,DPP6,TNKS,KLHL38,WASHC5,WDR5,INPP5E,MAN1B1,COL13A1,SFR1,CACUL1,JAKMIP3,MUC5AC,ZNF195,DBX1,WT1,P2RX3,ZDHHC5,MRPL16,MEN1,TMEM126B,CTSC,MTMR2,KIF21A,KMT2D,TUBA1A,TNS2,NABP2,EEA1,TRPV4,…
CORUM	Alpha-dystrobrevin-ZO-1-actin complex	CORUM:1041	0.000782543	3.10649	3	55	3	3383	ACTB,TJP1,DTNA
CORUM	FGF21-FGFR4-KLB complex	CORUM:6835	0.0499203	1.30172	2	55	2	3383	FGF21,KLB
CORUM	FGF21-FGFR1c-KLB complex	CORUM:6834	0.0499203	1.30172	2	55	2	3383	FGF21,KLB
CORUM	FGF21-FGFR1c-KLB complex	CORUM:6828	0.0499203	1.30172	2	55	2	3383	FGF21,KLB
HP	Motor delay	HP:0001270	0.00297051	2.52717	944	82	34	4962	LBR,SCN1A,DYNC1I2,COL6A3,GFM1,ACTB,INPP5E,MAN1B1,COL13A1,EBF3,MTMR2,KIF21A,TUBA1A,TRPV4,MAN2C1,VPS35L,TUBB3,MED13,DYM,DYRK1A,PTH1R,MACF1,POGZ,ALMS1,TTN,LAMB2,OPA1,CDK13,GRB10,PUS7,CSGALNACT1,PLEC,FGF3,MYH7
HP	Scapular winging	HP:0003691	0.0048436	2.31483	96	82	10	4962	OBSL1,COL6A3,TRPV4,TTN,LAMB2,OPA1,CSGALNACT1,MYH7,SYNE2,FLNB
HP	Abnormal scapula morphology	HP:0000782	0.00741214	2.13006	176	82	13	4962	LBR,OBSL1,COL6A3,ACTB,TRPV4,DYM,TTN,LAMB2,OPA1,CSGALNACT1,MYH7,SYNE2,FLNB
HP	Abnormal cranial nerve morphology	HP:0001291	0.0152265	1.8174	248	82	15	4962	SCN1A,COL6A3,COL13A1,MEN1,MTMR2,KMT2D,TRPV4,TUBB3,NF1,TTN,LAMB2,PLEC,FGF3,MYH7,LZTR1
HP	Abnormal thoracic spine morphology	HP:0100711	0.018107	1.74215	111	82	10	4962	LBR,COL13A1,KMT2D,TRPV4,TUBB3,DYM,ALMS1,MYH7,ANKRD11,FLNB
HP	Bilateral ptosis	HP:0001488	0.0227315	1.64337	69	82	8	4962	WT1,KIF21A,KMT2D,TUBA1A,TUBB3,LAMB2,OPA1,PLEC
HP	Abnormality of the shoulder girdle musculature	HP:0001435	0.0274347	1.5617	142	82	11	4962	OBSL1,COL6A3,COL13A1,TRPV4,TTN,LAMB2,OPA1,CSGALNACT1,MYH7,SYNE2,FLNB
Abbreviations: BP=biological process, CC=cellular component, CORUM=CORUM database of mammalian protein complexes, GO=gene ontology, HP=human phenotype ontology, KEGG=Kyoto encyclopedia of genes and genomes pathway database, MF=molecular function, padj=adjusted p values obtained following multiple test correction, REAC=Reactome pathway database, TF=Transfac
